# Pattern of Thyrocardiac Disease among Patients with Hyperthyroidism in Hong Kong

**DOI:** 10.1101/2022.07.06.22277145

**Authors:** Daniel Kwun-Hung Lau, Ka-Ho Mok, Cheuk-Wing Ng, Cho-Pui Lam, Zhiwei Liu, Bai-Lin Li, Jian-Hua Lao, Shing-Fung Ma

## Abstract

This research aims to investigate the association between hyperthyroidism and age, sex, and infraction of the myocardium in the Hong Kong population in order to detect hyperthyroidism-induced infraction earlier (e.g., thyrocardiac disease) through chemiluminescent microparticle immunoassay (CMIA). A total of 7616 random blood specimens from males and females were collected and examined by Architect i immunoassay platform to obtain quantitative laboratory values of Free FT4, TSH, and hs-cTnI in samples serum differentiating into overt and subclinical hyperthyroidism cases. The age was between 19 and 81 years old. In this research, for population characteristics, 57 cases confirmed as hyperthyroidism (e.g. FT4 > 1.48 ng/dL, according to Abbott’s suggested reference interval) were used for analysis and 22 cases were examined in the laboratory. The highest number of hyperthyroidisms including overt and subclinical cases in female was 43 (75.44%), rather than males. For prevalence data of hyperthyroidism between September 2019 to January 2020 in Hong Kong, the range was from 0.62% to 0.93% (Median percentage = 0.75%). The research will explore the in-depth impact of gender difference on thyrocardiac disease, risk of thyrocardiac disease by age group, and the possible relationship between FT4 and hs-cTnI.
