## Supplemental table 1_modified for "Pattern of Thyrocardiac Disease among Patients with Hyperthyroidism in Hong Kong"

### Sheet: Summary
	This document was exported from Numbers. Each table was converted to an Excel worksheet. All other objects on each Numbers sheet were placed on separate worksheets. Please be aware that formula calculations may differ in Excel.
	Summary of Worksheet		Shortcut
	Part I
		Total specimens selected are 30	Part I - Specimen Slection to cooperative lab
	Part II
		Total specimens selected are 28	Part II - Specimen Slection to cooperative lab
	Sep 2019
		Total cases of September 2019 are 1583	Sep 2019 - Total cases of Sep
	Oct 2019
		Total cases of October 2019 are 1601	Oct 2019 - Total cases of Oct
	Nov 2019
		Total cases of November 2019 are 1465	Nov 2019 - Total cases of Nov
	Dec 2019
		Total cases of December 2019 are 1518	Dec 2019 - Total cases of Dec
	Jan 2020
		Total cases of January 2020 are 1460	Jan 2020 - Total cases of Jan

### Sheet: Specimen Part I
There are 25 Hyperthyroidism specimens which have delivered to Cooperative lab (Part I)
Sample	Assay	Conventional Unit Result	Conventional Unit Reference range	S.I. Unit Result	S.I.Unit Reference range	Collection	Sex	Age range
1	FT4	4.15	0.70 - 1.48 ng/dL	53.4105	9.01 -19.05 pmol/L	2019-09-01	Female	40-49		Hyperthyroidism	25
2	TSH	<0.01	0.35 - 4.94 mIU/mL	<0.01	0.35 - 4.94 μIU/mL	2019-09-01	Female	40-49		September	4
3	FT4	3.17	0.70 - 1.48 ng/dL	40.7979	9.01 -19.05 pmol/L	2019-09-01	Female	19-39		October	1
4	FT3	>20.00	1.69 - 3.71 pg/mL	>30.72	2.60 - 5.70 pmol/L	2019-09-01	Female	19-39		November	8
5	FT3	>20.00	1.69 - 3.71 pg/mL	>30.72	2.60 - 5.70 pmol/L	2019-09-01	Female	10-18		December	10
6	FT4	>5.00	0.70 - 1.48 ng/dL	>64.35	9.01 -19.05 pmol/L	2019-09-01	Female	10-18		January	2
7	TSH	<0.01	0.35 - 4.94 mIU/mL	<0.01	0.35 - 4.94 μIU/mL	2019-09-01	Female	10-18
8	FT3	5.23	1.69 - 3.71 pg/mL	8.03328	2.60 - 5.70 pmol/L	2019-09-01	Female	19-39
9	FT4	1.84	0.70 - 1.48 ng/dL	23.6808	9.01 -19.05 pmol/L	2019-09-01	Female	19-39
10	TSH	<0.01	0.35 - 4.94 mIU/mL	<0.01	0.35 - 4.94 μIU/mL	2019-09-01	Female	19-39
11	FT4	3.58	0.70 - 1.48 ng/dL	46.0746	9.01 -19.05 pmol/L	2019-10-01	Female	40-49
12	TSH	<0.01	0.35 - 4.94 mIU/mL	<0.01	0.35 - 4.94 μIU/mL	2019-10-01	Female	40-49
13	FT4	2.24	0.70 - 1.48 ng/dL	28.8288	9.01 -19.05 pmol/L	2019-11-01	Female	40-49
14	TSH	<0.01	0.35 - 4.94 mIU/mL	<0.01	0.35 - 4.94 μIU/mL	2019-11-01	Female	40-49
15	T4	12.9	4.87 - 11.72 μg/dL	167.313	62.68 - 150.84 nmol/L	2019-11-01	Female	>=70
16	TSH	<0.01	0.35 - 4.94 mIU/mL	<0.01	0.35 - 4.94 μIU/mL	2019-11-01	Female	>=70
17	CK	82	29 - 168 U/L	82	29 - 168 U/L	2019-11-01	Female	>=70		Part I Selection
18	T4	14.12	4.87 - 11.72 μg/dL	183.136	62.68 - 150.84 nmol/L	2019-11-01	Female	40-49		Hyperthyroidism	25
19	FT4	3.29	0.70 - 1.48 ng/dL	42.3423	9.01 -19.05 pmol/L	2019-11-01	Female	40-49		Hyorthyroidism	5
20	FT4	1.75	0.70 - 1.48 ng/dL	22.5225	9.01 -19.05 pmol/L	2019-11-01	Male	50-59
21	FT4	1.66	0.70 - 1.48 ng/dL	21.3642	9.01 -19.05 pmol/L	2019-11-01	Female	60-69
22	TSH	<0.01	0.35 - 4.94 mIU/mL	<0.01	0.35 - 4.94 μIU/mL	2019-11-01	Female	60-69
23	FT4	3.79	0.70 - 1.48 ng/dL	48.7773	9.01 -19.05 pmol/L	2019-11-01	Female	50-59
24	TSH	<0.01	0.35 - 4.94 mIU/mL	<0.01	0.35 - 4.94 μIU/mL	2019-11-01	Female	50-59
25	FT4	1.75	0.70 - 1.48 ng/dL	22.5225	9.01 -19.05 pmol/L	2019-11-01	Female	40-49
26	TSH	<0.01	0.35 - 4.94 mIU/mL	<0.01	0.35 - 4.94 μIU/mL	2019-11-01	Female	40-49
27	FT4	1.64	0.70 - 1.48 ng/dL	21.1068	9.01 -19.05 pmol/L	2019-12-01	Male	0-9
28	TSH	4.02	0.35 - 4.94 mIU/mL	4.02	0.35 - 4.94 μIU/mL	2019-12-01	Male	0-9
29	T4	12.89	4.87 - 11.72 μg/dL	167.183	62.68 - 150.84 nmol/L	2019-12-01	Female	19-39
30	TSH	0.01	0.35 - 4.94 mIU/mL	0.01	0.35 - 4.94 μIU/mL	2019-12-01	Female	19-39
31	Anti-Tg / ATA	68.96	0.00 - 4.11 IU/mL	NA	NA	2019-12-01	Female	19-39
32	Anti-TPO / AMA	1.06	0.00 - 5.61 IU/mL	NA	NA	2019-12-01	Female	19-39
33	FT3	8.81	1.69 - 3.71 pg/mL	13.5322	2.60 - 5.70 pmol/L	2019-12-01	Female	50-59
34	FT4	2.33	0.70 - 1.48 ng/dL	29.9871	9.01 -19.05 pmol/L	2019-12-01	Female	50-59
35	FT4	2.23	0.70 - 1.48 ng/dL	28.7001	9.01 -19.05 pmol/L	2019-12-01	Male	60-69
36	FT3	6.46	1.69 - 3.71 pg/mL	9.92256	2.60 - 5.70 pmol/L	2019-12-01	Female	19-39
37	FT4	2.37	0.70 - 1.48 ng/dL	30.5019	9.01 -19.05 pmol/L	2019-12-01	Female	19-39
38	FT4	2.91	0.70 - 1.48 ng/dL	37.4517	9.01 -19.05 pmol/L	2019-12-01	Male	19-39
39	FT4	1.06	0.70 - 1.48 ng/dL	13.6422	9.01 -19.05 pmol/L	2019-12-01	Female	60-69
40	T4	12.5	4.87 - 11.72 μg/dL	162.125	62.68 - 150.84 nmol/L	2019-12-01	Female	60-69
41	TSH	0.56	0.35 - 4.94 mIU/mL	0.56	0.35 - 4.94 μIU/mL	2019-12-01	Female	60-69
42	FT4	1.54	0.70 - 1.48 ng/dL	19.8198	9.01 -19.05 pmol/L	2019-12-01	Female	50-59
43	FT4	1.78	0.70 - 1.48 ng/dL	22.9086	9.01 -19.05 pmol/L	2019-12-01	Female	19-39
44	T4	22.32	4.87 - 11.72 μg/dL	289.49	62.68 - 150.84 nmol/L	2019-12-01	Female	19-39
45	FT3	8.3	1.69 - 3.71 pg/mL	12.7488	2.60 - 5.70 pmol/L	2020-01-01	Female	>=70
46	FT4	2.25	0.70 - 1.48 ng/dL	28.9575	9.01 -19.05 pmol/L	2020-01-01	Female	>=70
47	TSH	<0.01	0.35 - 4.94 mIU/mL	<0.01	0.35 - 4.94 μIU/mL	2020-01-01	Female	>=70
48	T4	14.37	4.87 - 11.72	186.379	62.68 - 150.84 nmol/L	2020-01-01	Female	19-39
49	TSH	<0.01	0.35 - 4.94 mIU/mL	<0.01	0.35 - 4.94 μIU/mL	2020-01-01	Female	19-39
There are 5 Hypothyroidism specimens which have delivered to Cooperative lab (Part I)
Sample	Assay	Conventional Unit Result	Conventional Unit Reference range	S.I. Unit Result	S.I.Unit Reference range	Collection	Sex	Age range
1	FT4	0.61	0.70 - 1.48 ng/dL	7.8507	9.01 -19.05 pmol/L	2019-11-01	Male	60-69
2	FT3	2.93	1.69 - 3.71 pg/mL	4.50048	2.60 - 5.70 pmol/L	2019-11-01	Male	0-9
3	FT4	1.57	0.70 - 1.48 ng/dL	20.2059	9.01 -19.05 pmol/L	2019-11-01	Male	0-9
4	TSH	5.51	0.35 - 4.94 mIU/mL	5.51	0.35 - 4.94 μIU/mL	2019-11-01	Male	0-9
5	FT3	<1.50	1.69 - 3.71 pg/mL	<2.30	2.60 - 5.70 pmol/L	2019-11-01	Female	19-39
6	FT4	0.47	0.70 - 1.48 ng/dL	6.0489	9.01 -19.05 pmol/L	2019-11-01	Female	19-39
7	FT4	0.7	0.70 - 1.48 ng/dL	9.009	9.01 -19.05 pmol/L	2019-11-01	Male	60-69
8	FT3	<1.50	1.69 - 3.71 pg/mL	<2.30	2.60 - 5.70 pmol/L	2019-12-01	Female	19-39
9	FT4	0.59	0.70 - 1.48 ng/dL	7.5933	9.01 -19.05 pmol/L	2019-12-01	Female	19-39

### Sheet: Specimen Part II
There are 23 Hyperthyroidism specimens which have delivered to Cooperative lab (Part II)
Sample	Assay	Conventional Unit Result	Conventional Unit Reference range	S.I. Unit Result	S.I.Unit Reference range	Collection	Sex	Age range		Hyperthyroidism	23
1	FT3	7.15	1.69 - 3.71 pg/mL	10.9824	2.60 - 5.70 pmol/L	2020-01-01	Female	19-39		January	9
2	FT4	3.36	0.70 - 1.48 ng/dL	43.2432	9.01 -19.05 pmol/L	2020-01-01	Female	19-39		February	14
3	FT4	4.46	0.70 - 1.48 ng/dL	57.4002	9.01 -19.05 pmol/L	2020-01-01	Female	40-49
4	TSH	<0.01	0.35 - 4.94 mIU/mL	<0.01	0.35 - 4.94 μIU/mL	2020-01-01	Female	40-49
5	FT3	9.28	1.69 - 3.71 pg/mL	14.2541	2.60 - 5.70 pmol/L	2020-01-01	Female	>=70
6	FT4	2.54	0.70 - 1.48 ng/dL	32.6898	9.01 -19.05 pmol/L	2020-01-01	Female	>=70
7	FT3	12.25	1.69 - 3.71 pg/mL	18.816	2.60 - 5.70 pmol/L	2020-01-01	Female	50-59
8	FT4	2.86	0.70 - 1.48 ng/dL	36.8082	9.01 -19.05 pmol/L	2020-01-01	Female	50-59
9	TSH	<0.01	0.35 - 4.94 mIU/mL	<0.01	0.35 - 4.94 μIU/mL	2020-01-01	Female	50-59
10	FT3	>20.00	1.69 - 3.71 pg/mL	>30.72	2.60 - 5.70 pmol/L	2020-01-01	Female	40-49
11	FT4	4.15	0.70 - 1.48 ng/dL	53.4105	9.01 -19.05 pmol/L	2020-01-01	Female	40-49
12	TSH	<0.01	0.35 - 4.94 mIU/mL	<0.01	0.35 - 4.94 μIU/mL	2020-01-01	Female	40-49
13	FT3	5.66	1.69 - 3.71 pg/mL	8.69376	2.60 - 5.70 pmol/L	2020-01-01	Male	50-59		Part II Selection
14	FT4	1.75	0.70 - 1.48 ng/dL	22.5225	9.01 -19.05 pmol/L	2020-01-01	Male	50-59		Hyperthyroidism	23
15	TSH	<0.01	0.35 - 4.94 mIU/mL	<0.01	0.35 - 4.94 μIU/mL	2020-01-01	Male	50-59		Hypothyroidism	5
16	FT4	2.11	0.70 - 1.48 ng/dL	27.1557	9.01 -19.05 pmol/L	2020-01-01	Female	19-39
17	FT4	1.79	0.70 - 1.48 ng/dL	23.0373	9.01 -19.05 pmol/L	2020-01-01	Male	50-59
18	FT3	10.45	1.69 - 3.71 pg/mL	16.0512	2.60 - 5.70 pmol/L	2020-01-01	Female	>=70
19	FT4	2.16	0.70 - 1.48 ng/dL	27.7992	9.01 -19.05 pmol/L	2020-01-01	Female	>=70
20	TSH	<0.01	0.35 - 4.94 mIU/mL	<0.01	0.35 - 4.94 μIU/mL	2020-01-01	Female	>=70
21	FT4	1.92	0.70 - 1.48 ng/dL	24.7104	9.01 -19.05 pmol/L	2020-02-01	Female	40-49
22	FT3	12.7	1.69 - 3.71 pg/mL	19.5072	2.60 - 5.70 pmol/L	2020-02-01	Female	19-39
23	FT4	2.79	0.70 - 1.48 ng/dL	35.9073	9.01 -19.05 pmol/L	2020-02-01	Female	19-39
24	TSH	<0.01	0.35 - 4.94 mIU/mL	<0.01	0.35 - 4.94 μIU/mL	2020-02-01	Female	19-39
25	Anti-Tg / ATA	98.9	0.00 - 4.11 IU/mL	NA	NA	2020-02-01	Female	19-39
26	Anti-TPO / AMA	1310	0.00 - 5.61 IU/mL	NA	NA	2020-02-01	Female	19-39
27	FT3	10.96	1.69 - 3.71 pg/mL	16.8346	2.60 - 5.70 pmol/L	2020-02-01	Female	>=70
28	FT4	2.37	0.70 - 1.48 ng/dL	30.5019	9.01 -19.05 pmol/L	2020-02-01	Female	>=70
29	FT3	3.75	1.69 - 3.71 pg/mL	5.76	2.60 - 5.70 pmol/L	2020-02-01	Male	19-39
30	FT4	1.07	0.70 - 1.48 ng/dL	13.7709	9.01 -19.05 pmol/L	2020-02-01	Male	19-39
31	TSH	0.14	0.35 - 4.94 mIU/mL	0.14	0.35 - 4.94 μIU/mL	2020-02-01	Male	19-39
32	CK	115	30 - 200 U/L	115	30 - 200 U/L	2020-02-01	Male	19-39
33	FT3	3.72	1.69 - 3.71 pg/mL	5.71392	2.60 - 5.70 pmol/L	2020-02-01	Male	19-39
34	FT4	1.05	0.70 - 1.48 ng/dL	13.5135	9.01 -19.05 pmol/L	2020-02-01	Male	19-39
35	FT4	1.65	0.70 - 1.48 ng/dL	21.2355	9.01 -19.05 pmol/L	2020-02-01	Male	0-9
36	TSH	4.35	0.35 - 4.94 mIU/mL	4.35	0.35 - 4.94 μIU/mL	2020-02-01	Male	0-9
37	FT3	3.61	1.69 - 3.71 pg/mL	5.54496	2.60 - 5.70 pmol/L	2020-02-01	Male	0-9
38	FT4	1.78	0.70 - 1.48 ng/dL	22.9086	9.01 -19.05 pmol/L	2020-02-01	Male	0-9
39	TSH	3.05	0.35 - 4.94 mIU/mL	3.05	0.35 - 4.94 μIU/mL	2020-02-01	Male	0-9
40	FT4	4.29	0.70 - 1.48 ng/dL	55.2123	9.01 -19.05 pmol/L	2020-02-01	Female	19-39
41	TSH	<0.01	0.35 - 4.94 mIU/mL	<0.01	0.35 - 4.94 μIU/mL	2020-02-01	Female	19-39
42	FT3	6.85	1.69 - 3.71 pg/mL	10.5216	2.60 - 5.70 pmol/L	2020-02-01	Female	>=70
43	FT4	2.04	0.70 - 1.48 ng/dL	26.2548	9.01 -19.05 pmol/L	2020-02-01	Female	>=70
44	FT4	1.52	0.70 - 1.48 ng/dL	19.5624	9.01 -19.05 pmol/L	2020-02-01	Male	50-59
45	FT3	3.72	1.69 - 3.71 pg/mL	5.71392	2.60 - 5.70 pmol/L	2020-02-01	Female	19-39
46	FT4	0.99	0.70 - 1.48 ng/dL	12.7413	9.01 -19.05 pmol/L	2020-02-01	Female	19-39
47	TSH	<0.01	0.35 - 4.94 mIU/mL	<0.01	0.35 - 4.94 μIU/mL	2020-02-01	Female	19-39
48	FT3	3.47	1.69 - 3.71 pg/mL	5.32992	2.60 - 5.70 pmol/L	2020-02-01	Male	0-9
49	FT4	1.58	0.70 - 1.48 ng/dL	20.3346	9.01 -19.05 pmol/L	2020-02-01	Male	0-9
50	TSH	2.34	0.35 - 4.94 mIU/mL	2.34	0.35 - 4.94 μIU/mL	2020-02-01	Male	0-9
51	FT4	3.3	0.70 - 1.48 ng/dL	42.471	9.01 -19.05 pmol/L	2020-02-01	Female	19-39
52	TSH	<0.01	0.35 - 4.94 mIU/mL	<0.01	0.35 - 4.94 μIU/mL	2020-02-01	Female	19-39
53	FT3	16.04	1.69 - 3.71 pg/mL	24.6374	2.60 - 5.70 pmol/L	2020-02-01	Female	19-39
54	FT4	2.69	0.70 - 1.48 ng/dL	34.6203	9.01 -19.05 pmol/L	2020-02-01	Female	19-39
55	TSH	<0.01	0.35 - 4.94 mIU/mL	<0.01	0.35 - 4.94 μIU/mL	2020-02-01	Female	19-39
There are 5 Hypothyroidism specimens which have delivered to Cooperative lab (Part II)
Sample	Assay	Conventional Unit Result	Conventional Unit Reference range	S.I. Unit Result	S.I.Unit Reference range	Collection	Sex	Age range
1	FT4	<0.40	0.70 - 1.48 ng/dL	<5.15	9.01 -19.05 pmol/L	2020-01-01	Female	60-69
2	TSH	59	0.35 - 4.94 mIU/mL	59	0.35 - 4.94 μIU/mL	2020-01-01	Female	60-69
3	FT4	0.68	0.70 - 1.48 ng/dL	8.7516	9.01 -19.05 pmol/L	2020-01-01	Female	19-39
4	FT4	0.63	0.70 - 1.48 ng/dL	8.1081	9.01 -19.05 pmol/L	2020-02-01	Female	19-39
5	FT4	0.68	0.70 - 1.48 ng/dL	8.7516	9.01 -19.05 pmol/L	2020-02-01	Female	40-49
6	TSH	21.47	0.35 - 4.94 mIU/mL	21.47	0.35 - 4.94 μIU/mL	2020-02-01	Female	40-49
7	FT3	2.48	1.69 - 3.71 pg/mL	3.80928	2.60 - 5.70 pmol/L	2020-02-01	Female	19-39
8	FT4	0.62	0.70 - 1.48 ng/dL	7.9794	9.01 -19.05 pmol/L	2020-02-01	Female	19-39
9	TSH	2.09	0.35 - 4.94 mIU/mL	2.09	0.35 - 4.94 μIU/mL	2020-02-01	Female	19-39

### Sheet: Sep 2019
Total cases of September 2019 are 1583
Clinical cases of Hyperthyroidism
Sample	Assay	Conventional Unit Result	Conventional Unit Reference range	S.I. Unit Result	S.I.Unit Reference range	Collection	Sex	Age range		September	1583
1	FT4	4.15	0.70 - 1.48 ng/dL	53.4105	9.01 -19.05 pmol/L	2019-10-01	Female	40-49
2	TSH	<0.01	0.35 - 4.94 mIU/mL	<0.01	0.35 - 4.94 μIU/mL	2019-10-01	Female	40-49		Hyperthyroidism	11	Hyperthyroidism
3	FT3	3.81	1.69 - 3.71 pg/mL	5.85216	2.60 - 5.70 pmol/L	2019-10-01	Female	19-39		Subclinical Hyperthyroidism	11	22
4	FT4	1.23	0.70 - 1.48 ng/dL	15.8301	9.01 -19.05 pmol/L	2019-10-01	Female	19-39		Hypothyroidism	8
5	FT4	3.17	0.70 - 1.48 ng/dL	40.7979	9.01 -19.05 pmol/L	2019-10-01	Female	19-39		TOTAL	30
6	FT3	>20.00	1.69 - 3.71 pg/mL	>30.72	2.60 - 5.70 pmol/L	2019-10-01	Female	19-39
7	FT4	1.49	0.70 - 1.48 ng/dL	19.1763	9.01 -19.05 pmol/L	2019-10-01	Female	60-69
8	TSH	0.43	0.35 - 4.94 mIU/mL	0.43	0.35 - 4.94 μIU/mL	2019-10-01	Female	60-69
9	FT3	5.18	1.69 - 3.71 pg/mL	7.95648	2.60 - 5.70 pmol/L	2019-10-01	Male	50-59
10	FT4	1.68	0.70 - 1.48 ng/dL	21.6216	9.01 -19.05 pmol/L	2019-10-01	Male	50-59
11	TSH	<0.01	0.35 - 4.94 mIU/mL	<0.01	0.35 - 4.94 μIU/mL	2019-10-01	Male	50-59
12	FT3	3.75	1.69 - 3.71 pg/mL	5.76	2.60 - 5.70 pmol/L	2019-10-01	Male	0-9
13	FT4	1.2	0.70 - 1.48 ng/dL	15.444	9.01 -19.05 pmol/L	2019-10-01	Male	0-9
14	TSH	4.05	0.35 - 4.94 mIU/mL	4.05	0.35 - 4.94 μIU/mL	2019-10-01	Male	0-9
15	FT3	>20.00	1.69 - 3.71 pg/mL	>30.72	2.60 - 5.70 pmol/L	2019-10-01	Female	10-18
16	FT4	>5.00	0.70 - 1.48 ng/dL	>64.35	9.01 -19.05 pmol/L	2019-10-01	Female	10-18
17	TSH	<0.01	0.35 - 4.94 mIU/mL	<0.01	0.35 - 4.94 μIU/mL	2019-10-01	Female	10-18
18	FT3	5.23	1.69 - 3.71 pg/mL	8.03328	2.60 - 5.70 pmol/L	2019-10-01	Female	19-39
19	FT4	1.84	0.70 - 1.48 ng/dL	23.6808	9.01 -19.05 pmol/L	2019-10-01	Female	19-39
20	TSH	<0.01	0.35 - 4.94 mIU/mL	<0.01	0.35 - 4.94 μIU/mL	2019-10-01	Female	19-39		Hyperthyroidism cases in September	= 22 / 1583
21	T4	12.85	4.87 - 11.72 μg/dL	166.665	62.68 - 150.84 nmol/L	2019-10-01	Female	50-59			0.0138977
22	FT4	1.72	0.70 - 1.48 ng/dL	22.1364	9.01 -19.05 pmol/L	2019-10-01	Female	19-39
23	TSH	0.01	0.35 - 4.94 mIU/mL	0.01	0.35 - 4.94 μIU/mL	2019-10-01	Female	19-39
24	FT3	5.56	1.69 - 3.71 pg/mL	8.54016	2.60 - 5.70 pmol/L	2019-10-01	Female	19-39
25	FT4	1.49	0.70 - 1.48 ng/dL	19.1763	9.01 -19.05 pmol/L	2019-10-01	Female	19-39
Clinical cases of Subclinical Hyperthyroidism
Sample	Assay	Conventional Unit Result	Conventional Unit Reference range	S.I. Unit Result	S.I.Unit Reference range	Collection	Sex	Age range
1	TSH	0.03	0.35 - 4.94 mIU/mL	0.03	0.35 - 4.94 μIU/mL	2019-09-01	Female	50-59
2	FT3	2.61	1.69 - 3.71 pg/mL	4.00896	2.60 - 5.70 pmol/L	2019-09-01	Female	19-39
3	FT4	1.03	0.70 - 1.48 ng/dL	13.2561	9.01 -19.05 pmol/L	2019-09-01	Female	19-39
4	TSH	0.27	0.35 - 4.94 mIU/mL	0.27	0.35 - 4.94 μIU/mL	2019-09-01	Female	19-39
5	FT4	1.29	0.70 - 1.48 ng/dL	16.6023	9.01 -19.05 pmol/L	2019-09-01	Female	60-69
6	TSH	0.04	0.35 - 4.94 mIU/mL	0.04	0.35 - 4.94 μIU/mL	2019-09-01	Female	60-69
7	FT3	2.34	1.69 - 3.71 pg/mL	3.59424	2.60 - 5.70 pmol/L	2019-09-01	Female	40-49
8	FT4	0.97	0.70 - 1.48 ng/dL	12.4839	9.01 -19.05 pmol/L	2019-09-01	Female	40-49
9	TSH	0.01	0.35 - 4.94 mIU/mL	0.01	0.35 - 4.94 μIU/mL	2019-09-01	Female	40-49
10	FT3	2.16	1.69 - 3.71 pg/mL	3.31776	2.60 - 5.70 pmol/L	2019-09-01	Male	40-49
11	FT4	1.07	0.70 - 1.48 ng/dL	13.7709	9.01 -19.05 pmol/L	2019-09-01	Male	40-49
12	TSH	0.13	0.35 - 4.94 mIU/mL	0.13	0.35 - 4.94 μIU/mL	2019-09-01	Male	40-49
13	FT4	1.45	0.70 - 1.48 ng/dL	18.6615	9.01 -19.05 pmol/L	2019-09-01	Female	19-39
14	TSH	0.04	0.35 - 4.94 mIU/mL	0.04	0.35 - 4.94 μIU/mL	2019-09-01	Female	19-39
15	FT4	1.26	0.70 - 1.48 ng/dL	16.2162	9.01 -19.05 pmol/L	2019-09-01	Male	60-69
16	TSH	0.19	0.35 - 4.94 mIU/mL	0.19	0.35 - 4.94 μIU/mL	2019-09-01	Male	60-69
17	NT-proBNP	276	<125 pg/mL	NA	NA	2019-09-01	Male	60-69
18	TSH	0.05	0.35 - 4.94 mIU/mL	0.05	0.35 - 4.94 μIU/mL	2019-09-01	Female	60-69
19	FT4	1.26	0.70 - 1.48 ng/dL	16.2162	9.01 -19.05 pmol/L	2019-09-01	Male	50-59
20	TSH	0.01	0.35 - 4.94 mIU/mL	0.01	0.35 - 4.94 μIU/mL	2019-09-01	Male	50-59
21	T4	4.67	4.87 - 11.72 μg/dL	60.5699	62.68 - 150.84 nmol/L	2019-09-01	Female	40-49
22	TSH	2.3	0.35 - 4.94 mIU/mL	2.3	0.35 - 4.94 μIU/mL	2019-09-01	Female	40-49
23	FT4	1.19	0.70 - 1.48 ng/dL	15.3153	9.01 -19.05 pmol/L	2019-09-01	Female	40-49
24	TSH	0.2	0.35 - 4.94 mIU/mL	0.2	0.35 - 4.94 μIU/mL	2019-09-01	Female	40-49
Clinical cases of Hypothyroidism
Sample	Assay	Conventional Unit Result	Conventional Unit Reference range	S.I. Unit Result	S.I.Unit Reference range	Collection	Sex	Age range
1	FT3	2.09	1.69 - 3.71 pg/mL	3.21024	2.60 - 5.70 pmol/L	2019-09-01	Male	>=70
2	FT4	0.85	0.70 - 1.48 ng/dL	10.9395	9.01 -19.05 pmol/L	2019-09-01	Male	>=70
3	TSH	5.75	0.35 - 4.94 mIU/mL	5.75	0.35 - 4.94 μIU/mL	2019-09-01	Male	>=70
4	FT4	1.03	0.70 - 1.48 ng/dL	13.2561	9.01 -19.05 pmol/L	2019-09-01	Male	19-39
5	TSH	6.1	0.35 - 4.94 mIU/mL	6.1	0.35 - 4.94 μIU/mL	2019-09-01	Male	19-39
6	T4	4.62	4.87 - 11.72 μg/dL	59.9214	62.68 - 150.84 nmol/L	2019-09-01	Male	40-49
7	FT4	1.12	0.70 - 1.48 ng/dL	14.4144	9.01 -19.05 pmol/L	2019-09-01	Female	50-59
8	TSH	7.42	0.35 - 4.94 mIU/mL	7.42	0.35 - 4.94 μIU/mL	2019-09-01	Female	50-59
9	Thyroglobulin	<0.1	3.5 - 77.0 ng/mL	<0.1	3.5 - 77.0 ug/L	2019-09-01	Female	50-59
10	Anti-Tg / ATA	27	<115 IU/mL	27	<115 kIU/L	2019-09-01	Female	50-59
11	FT4	0.66	0.70 - 1.48 ng/dL	8.4942	9.01 -19.05 pmol/L	2019-09-01	Female	19-39
12	TSH	6.47	0.35 - 4.94 mIU/mL	6.47	0.35 - 4.94 μIU/mL	2019-09-01	Female	19-39
13	FT3	1.57	1.69 - 3.71 pg/mL	2.41152	2.60 - 5.70 pmol/L	2019-09-01	Female	>=70
14	FT4	0.91	0.70 - 1.48 ng/dL	11.7117	9.01 -19.05 pmol/L	2019-09-01	Female	>=70
15	CK	116	29 - 168 U/L	116	29 - 168 U/L	2019-09-01	Female	>=70
16	T4	3.46	4.87 - 11.72 μg/dL	44.8762	62.68 - 150.84 nmol/L	2019-09-01	Female	50-59
17	TSH	21.58	0.35 - 4.94 mIU/mL	21.58	0.35 - 4.94 μIU/mL	2019-09-01	Female	50-59
18	Anti-Tg / ATA	3762.66	0.00 - 4.11 IU/mL	NA	NA	2019-09-01	Female	50-59
19	Anti-TPO / AMA	7635.81	0.00 - 5.61 IU/mL	NA	NA	2019-09-01	Female	50-59
20	FT4	0.79	0.70 - 1.48 ng/dL	10.1673	9.01 -19.05 pmol/L	2019-09-01	Female	19-39
21	TSH	20.49	0.35 - 4.94 mIU/mL	20.49	0.35 - 4.94 μIU/mL	2019-09-01	Female	19-39

### Sheet: Oct 2019
Total cases of October 2019 are 1601
Clinical cases of Hyperthyroidism
Sample	Assay	Conventional Unit Result	Conventional Unit Reference range	S.I. Unit Result	S.I.Unit Reference range	Collection	Sex	Age range		October	1601
1	FT4	1.9	0.70 - 1.48 ng/dL	24.453	9.01 -19.05 pmol/L	2019-10-01	Female	50-59
2	FT4	1.8	0.70 - 1.48 ng/dL	23.166	9.01 -19.05 pmol/L	2019-10-01	Male	50-59		Hyperthyroidism	11	Hyperthyroidism
3	FT3	4.33	1.69 - 3.71 pg/mL	6.65088	2.60 - 5.70 pmol/L	2019-10-01	Female	19-39		Subclinical Hyperthyroidism	6	17
4	FT4	1.58	0.70 - 1.48 ng/dL	20.3346	9.01 -19.05 pmol/L	2019-10-01	Female	19-39		Hypothyroidism	6
5	FT4	1.54	0.70 - 1.48 ng/dL	19.8198	9.01 -19.05 pmol/L	2019-10-01	Female	19-39		TOTAL	23
6	TSH	<0.01	0.35 - 4.94 mIU/mL	<0.01	0.35 - 4.94 μIU/mL	2019-10-01	Female	19-39
7	FT3	7.55	1.69 - 3.71 pg/mL	11.5968	2.60 - 5.70 pmol/L	2019-10-01	Female	50-59
8	FT4	1.85	0.70 - 1.48 ng/dL	23.8095	9.01 -19.05 pmol/L	2019-10-01	Female	50-59
9	TSH	<0.01	0.35 - 4.94 mIU/mL	<0.01	0.35 - 4.94 μIU/mL	2019-10-01	Female	50-59
10	FT4	1.69	0.70 - 1.48 ng/dL	21.7503	9.01 -19.05 pmol/L	2019-10-01	Male	0-9
11	TSH	3.16	0.35 - 4.94 mIU/mL	3.16	0.35 - 4.94 μIU/mL	2019-10-01	Male	0-9
12	FT3	4.99	1.69 - 3.71 pg/mL	7.66464	2.60 - 5.70 pmol/L	2019-10-01	Female	19-39
13	FT4	1.55	0.70 - 1.48 ng/dL	19.9485	9.01 -19.05 pmol/L	2019-10-01	Female	19-39
14	TSH	<0.01	0.35 - 4.94 mIU/mL	<0.01	0.35 - 4.94 μIU/mL	2019-10-01	Female	19-39
15	T4	31.8	4.87 - 11.72 μg/dL	412.446	62.68 - 150.84 nmol/L	2019-10-01	Female	40-49
16	TSH	<0.01	0.35 - 4.94 mIU/mL	<0.01	0.35 - 4.94 μIU/mL	2019-10-01	Female	40-49
17	FT4	1.75	0.70 - 1.48 ng/dL	22.5225	9.01 -19.05 pmol/L	2019-10-01	Female	19-39
18	TSH	<0.01	0.35 - 4.94 mIU/mL	<0.01	0.35 - 4.94 μIU/mL	2019-10-01	Female	19-39
19	FT4	3.58	0.70 - 1.48 ng/dL	46.0746	9.01 -19.05 pmol/L	2019-10-01	Female	40-49
20	TSH	<0.01	0.35 - 4.94 mIU/mL	<0.01	0.35 - 4.94 μIU/mL	2019-10-01	Female	40-49		Hyperthyroidism cases in October	= 17 / 1601
21	FT4	1.7	0.70 - 1.48 ng/dL	21.879	9.01 -19.05 pmol/L	2019-10-01	Female	19-39			0.0106184
22	TSH	<0.01	0.35 - 4.94 mIU/mL	<0.01	0.35 - 4.94 μIU/mL	2019-10-01	Female	19-39
Clinical cases of Subclinical Hyperthyroidism
Sample	Assay	Conventional Unit Result	Conventional Unit Reference range	S.I. Unit Result	S.I.Unit Reference range	Collection	Sex	Age range
1	FT4	1.17	0.70 - 1.48 ng/dL	15.0579	9.01 -19.05 pmol/L	2019-10-01	Female	60-69
2	TSH	0.07	0.35 - 4.94 mIU/mL	0.07	0.35 - 4.94 μIU/mL	2019-10-01	Female	60-69
3	FT4	1.38	0.70 - 1.48 ng/dL	17.7606	9.01 -19.05 pmol/L	2019-10-01	Female	50-59
4	TSH	0.26	0.35 - 4.94 mIU/mL	0.26	0.35 - 4.94 μIU/mL	2019-10-01	Female	50-59
5	FT3	2.83	1.69 - 3.71 pg/mL	4.34688	2.60 - 5.70 pmol/L	2019-10-01	Female	40-49
6	FT4	1.21	0.70 - 1.48 ng/dL	15.5727	9.01 -19.05 pmol/L	2019-10-01	Female	40-49
7	TSH	0.03	0.35 - 4.94 mIU/mL	0.03	0.35 - 4.94 μIU/mL	2019-10-01	Female	40-49
8	FT4	1.13	0.70 - 1.48 ng/dL	14.5431	9.01 -19.05 pmol/L	2019-10-01	Male	60-69
9	TSH	0.18	0.35 - 4.94 mIU/mL	0.18	0.35 - 4.94 μIU/mL	2019-10-01	Male	60-69
10	FT3	2.5	1.69 - 3.71 pg/mL	3.84	2.60 - 5.70 pmol/L	2019-10-01	Female	40-49
11	FT4	0.94	0.70 - 1.48 ng/dL	12.0978	9.01 -19.05 pmol/L	2019-10-01	Female	40-49
12	TSH	0.31	0.35 - 4.94 mIU/mL	0.31	0.35 - 4.94 μIU/mL	2019-10-01	Female	40-49
13	T4	9.49	4.87 - 11.72 μg/dL	123.085	62.68 - 150.84 nmol/L	2019-10-01	Female	60-69
14	TSH	0.03	0.35 - 4.94 mIU/mL	0.03	0.35 - 4.94 μIU/mL	2019-10-01	Female	60-69
15	CK	165	29 - 168 U/L	165	29 - 168 U/L	2019-10-01	Female	60-69
Clinical cases of Hypothyroidism
Sample	Assay	Conventional Unit Result	Conventional Unit Reference range	S.I. Unit Result	S.I.Unit Reference range	Collection	Sex	Age range
1	FT4	0.61	0.70 - 1.48 ng/dL	7.8507	9.01 -19.05 pmol/L	2019-10-01	Male	60-69
2	FT3	1.52	1.69 - 3.71 pg/mL	2.33472	2.60 - 5.70 pmol/L	2019-10-01	Male	>=70
3	FT4	1.07	0.70 - 1.48 ng/dL	13.7709	9.01 -19.05 pmol/L	2019-10-01	Male	>=70
4	CK	115	30 - 200 U/L	115	30 - 200 U/L	2019-10-01	Male	>=70
5	FT4	0.82	0.70 - 1.48 ng/dL	10.5534	9.01 -19.05 pmol/L	2019-10-01	Female	19-39
6	TSH	27.5	0.35 - 4.94 mIU/mL	27.5	0.35 - 4.94 μIU/mL	2019-10-01	Female	19-39
7	T4	7.11	4.87 - 11.72 μg/dL	92.2167	62.68 - 150.84 nmol/L	2019-10-01	Female	>=70
8	TSH	6.19	0.35 - 4.94 mIU/mL	6.19	0.35 - 4.94 μIU/mL	2019-10-01	Female	>=70
9	NT-proBNP	2966.2	<125 pg/mL	NA	NA	2019-10-01	Female	>=70
10	FT3	2.09	1.69 - 3.71 pg/mL	3.21024	2.60 - 5.70 pmol/L	2019-10-01	Male	40-49
11	FT4	1.17	0.70 - 1.48 ng/dL	15.0579	9.01 -19.05 pmol/L	2019-10-01	Male	40-49
12	TSH	16.44	0.35 - 4.94 mIU/mL	16.44	0.35 - 4.94 μIU/mL	2019-10-01	Male	40-49
13	FT4	1.16	0.70 - 1.48 ng/dL	14.9292	9.01 -19.05 pmol/L	2019-10-01	Female	60-69
14	TSH	9.33	0.35 - 4.94 mIU/mL	9.33	0.35 - 4.94 μIU/mL	2019-10-01	Female	60-69

### Sheet: Nov 2019
Total cases of November 2019 are 1465
Clinical cases of Hyperthyroidism
Sample	Assay	Conventional Unit Result	Conventional Unit Reference range	S.I. Unit Result	S.I.Unit Reference range	Collection	Sex	Age range		November	1465
1	FT4	3.61	0.70 - 1.48 ng/dL	46.4607	9.01 -19.05 pmol/L	2019-11-01	Female	40-49
2	TSH	<0.01	0.35 - 4.94 mIU/mL	<0.01	0.35 - 4.94 μIU/mL	2019-11-01	Female	40-49		Hyperthyroidism	12	Hyperthyroidism
3	FT4	2.09	0.70 - 1.48 ng/dL	26.8983	9.01 -19.05 pmol/L	2019-11-01	Female	19-39		Subclinical Hyperthyroidism	7	19
4	TSH	<0.01	0.35 - 4.94 mIU/mL	<0.01	0.35 - 4.94 μIU/mL	2019-11-01	Female	19-39		Hypothyroidism	5
5	FT4	2.24	0.70 - 1.48 ng/dL	28.8288	9.01 -19.05 pmol/L	2019-11-01	Female	40-49		TOTAL	24
6	TSH	<0.01	0.35 - 4.94 mIU/mL	<0.01	0.35 - 4.94 μIU/mL	2019-11-01	Female	40-49
7	FT4	1.65	0.70 - 1.48 ng/dL	21.2355	9.01 -19.05 pmol/L	2019-11-01	Male	40-49
8	TSH	0.99	0.35 - 4.94 mIU/mL	0.99	0.35 - 4.94 μIU/mL	2019-11-01	Male	40-49
9	T4	12.9	4.87 - 11.72 μg/dL	167.313	62.68 - 150.84 nmol/L	2019-11-01	Female	>=70
10	TSH	<0.01	0.35 - 4.94 mIU/mL	<0.01	0.35 - 4.94 μIU/mL	2019-11-01	Female	>=70
11	CK	82	29 - 168 U/L	82	29 - 168 U/L	2019-11-01	Female	>=70
12	T4	14.12	4.87 - 11.72 μg/dL	183.136	62.68 - 150.84 nmol/L	2019-11-01	Female	40-49
13	FT3	2.93	1.69 - 3.71 pg/mL	4.50048	2.60 - 5.70 pmol/L	2019-11-01	Male	0-9
14	FT4	1.57	0.70 - 1.48 ng/dL	20.2059	9.01 -19.05 pmol/L	2019-11-01	Male	0-9
15	TSH	5.51	0.35 - 4.94 mIU/mL	5.51	0.35 - 4.94 μIU/mL	2019-11-01	Male	0-9
16	FT4	3.29	0.70 - 1.48 ng/dL	42.3423	9.01 -19.05 pmol/L	2019-11-01	Female	40-49
17	FT4	1.75	0.70 - 1.48 ng/dL	22.5225	9.01 -19.05 pmol/L	2019-11-01	Male	50-59
18	FT4	1.66	0.70 - 1.48 ng/dL	21.3642	9.01 -19.05 pmol/L	2019-11-01	Female	60-69
19	TSH	<0.01	0.35 - 4.94 mIU/mL	<0.01	0.35 - 4.94 μIU/mL	2019-11-01	Female	60-69
20	FT4	3.79	0.70 - 1.48 ng/dL	48.7773	9.01 -19.05 pmol/L	2019-11-01	Female	50-59		Hyperthyroidism cases in November	= 19 / 1465
21	TSH	<0.01	0.35 - 4.94 mIU/mL	<0.01	0.35 - 4.94 μIU/mL	2019-11-01	Female	50-59			0.0129693
22	FT4	1.75	0.70 - 1.48 ng/dL	22.5225	9.01 -19.05 pmol/L	2019-11-01	Female	40-49
23	TSH	<0.01	0.35 - 4.94 mIU/mL	<0.01	0.35 - 4.94 μIU/mL	2019-11-01	Female	40-49
Clinical cases of Subclinical Hyperthyroidism
Sample	Assay	Conventional Unit Result	Conventional Unit Reference range	S.I. Unit Result	S.I.Unit Reference range	Collection	Sex	Age range
1	FT3	2.08	1.69 - 3.71 pg/mL	3.19488	2.60 - 5.70 pmol/L	2019-11-01	Female	>=70
2	FT4	1	0.70 - 1.48 ng/dL	12.87	9.01 -19.05 pmol/L	2019-11-01	Female	>=70
3	TSH	0.26	0.35 - 4.94 mIU/mL	0.26	0.35 - 4.94 μIU/mL	2019-11-01	Female	>=70
4	FT3	2.83	1.69 - 3.71 pg/mL	4.34688	2.60 - 5.70 pmol/L	2019-11-01	Female	60-69
5	FT4	1.16	0.70 - 1.48 ng/dL	14.9292	9.01 -19.05 pmol/L	2019-11-01	Female	60-69
6	TSH	0.32	0.35 - 4.94 mIU/mL	0.32	0.35 - 4.94 μIU/mL	2019-11-01	Female	60-69
7	FT3	3.11	1.69 - 3.71 pg/mL	4.77696	2.60 - 5.70 pmol/L	2019-11-01	Male	19-39
8	FT4	1.27	0.70 - 1.48 ng/dL	16.3449	9.01 -19.05 pmol/L	2019-11-01	Male	19-39
9	TSH	0.03	0.35 - 4.94 mIU/mL	0.03	0.35 - 4.94 μIU/mL	2019-11-01	Male	19-39
10	TSH	0.34	0.35 - 4.94 mIU/mL	0.34	0.35 - 4.94 μIU/mL	2019-11-01	Male	50-59
11	FT4	1.27	0.70 - 1.48 ng/dL	16.3449	9.01 -19.05 pmol/L	2019-11-01	Male	50-59
12	TSH	0.15	0.35 - 4.94 mIU/mL	0.15	0.35 - 4.94 μIU/mL	2019-11-01	Male	50-59
13	FT3	3.48	1.69 - 3.71 pg/mL	5.34528	2.60 - 5.70 pmol/L	2019-11-01	Female	50-59
14	FT4	1.2	0.70 - 1.48 ng/dL	15.444	9.01 -19.05 pmol/L	2019-11-01	Female	50-59
15	TSH	0.15	0.35 - 4.94 mIU/mL	0.15	0.35 - 4.94 μIU/mL	2019-11-01	Female	50-59
16	FT3	3.12	1.69 - 3.71 pg/mL	4.79232	2.60 - 5.70 pmol/L	2019-11-01	Female	19-39
17	FT4	1.27	0.70 - 1.48 ng/dL	16.3449	9.01 -19.05 pmol/L	2019-11-01	Female	19-39
18	TSH	0.01	0.35 - 4.94 mIU/mL	0.01	0.35 - 4.94 μIU/mL	2019-11-01	Female	19-39
Clinical cases of Hypothyroidism
Sample	Assay	Conventional Unit Result	Conventional Unit Reference range	S.I. Unit Result	S.I.Unit Reference range	Collection	Sex	Age range
1	FT4	1.34	0.70 - 1.48 ng/dL	17.2458	9.01 -19.05 pmol/L	2019-11-01	Male	40-49
2	TSH	7.07	0.35 - 4.94 mIU/mL	7.07	0.35 - 4.94 μIU/mL	2019-11-01	Male	40-49
3	FT4	1.46	0.70 - 1.48 ng/dL	18.7902	9.01 -19.05 pmol/L	2019-11-01	Female	0-9
4	TSH	6.67	0.35 - 4.94 mIU/mL	6.67	0.35 - 4.94 μIU/mL	2019-11-01	Female	0-9
5	FT4	1.01	0.70 - 1.48 ng/dL	12.9987	9.01 -19.05 pmol/L	2019-11-01	Female	60-69
6	TSH	5.22	0.35 - 4.94 mIU/mL	5.22	0.35 - 4.94 μIU/mL	2019-11-01	Female	60-69
7	FT3	<1.50	1.69 - 3.71 pg/mL	<2.30	2.60 - 5.70 pmol/L	2019-11-01	Female	19-39
8	FT4	0.47	0.70 - 1.48 ng/dL	6.0489	9.01 -19.05 pmol/L	2019-11-01	Female	19-39
9	FT4	0.7	0.70 - 1.48 ng/dL	9.009	9.01 -19.05 pmol/L	2019-11-01	Male	60-69

### Sheet: Dec 2019
Total cases of December 2019 are 1518
Clinical cases of Hyperthyroidism
Sample	Assay	Conventional Unit Result	Conventional Unit Reference range	S.I. Unit Result	S.I.Unit Reference range	Collection	Sex	Age range		December	1518
1	FT4	1.64	0.70 - 1.48 ng/dL	21.1068	9.01 -19.05 pmol/L	2019-12-01	Male	0-9
2	TSH	4.02	0.35 - 4.94 mIU/mL	4.02	0.35 - 4.94 μIU/mL	2019-12-01	Male	0-9		Hyperthyroidism	15	Hyperthyroidism
3	T4	12.89	4.87 - 11.72 μg/dL	167.183	62.68 - 150.84 nmol/L	2019-12-01	Female	19-39		Subclinical Hyperthyroidism	3	18
4	TSH	0.01	0.35 - 4.94 mIU/mL	0.01	0.35 - 4.94 μIU/mL	2019-12-01	Female	19-39		Hypothyroidism	9
5	Anti-Tg / ATA	68.96	0.00 - 4.11 IU/mL	NA	NA	2019-12-01	Female	19-39		TOTAL	27
6	Anti-TPO / AMA	1.06	0.00 - 5.61 IU/mL	NA	NA	2019-12-01	Female	19-39
7	FT3	4.04	1.69 - 3.71 pg/mL	6.20544	2.60 - 5.70 pmol/L	2019-12-01	Male	10-18
8	FT4	0.9	0.70 - 1.48 ng/dL	11.583	9.01 -19.05 pmol/L	2019-12-01	Male	10-18
9	TSH	0.62	0.35 - 4.94 mIU/mL	0.62	0.35 - 4.94 μIU/mL	2019-12-01	Male	10-18
10	FT3	8.81	1.69 - 3.71 pg/mL	13.5322	2.60 - 5.70 pmol/L	2019-12-01	Female	50-59
11	FT4	2.33	0.70 - 1.48 ng/dL	29.9871	9.01 -19.05 pmol/L	2019-12-01	Female	50-59
12	FT4	1.86	0.70 - 1.48 ng/dL	23.9382	9.01 -19.05 pmol/L	2019-12-01	Female	>=70
13	TSH	<0.01	0.35 - 4.94 mIU/mL	<0.01	0.35 - 4.94 μIU/mL	2019-12-01	Female	>=70
14	FT4	2.23	0.70 - 1.48 ng/dL	28.7001	9.01 -19.05 pmol/L	2019-12-01	Male	60-69
15	FT3	6.46	1.69 - 3.71 pg/mL	9.92256	2.60 - 5.70 pmol/L	2019-12-01	Female	19-39
16	FT4	2.37	0.70 - 1.48 ng/dL	30.5019	9.01 -19.05 pmol/L	2019-12-01	Female	19-39
17	FT4	2.91	0.70 - 1.48 ng/dL	37.4517	9.01 -19.05 pmol/L	2019-12-01	Male	19-39
18	FT4	1.06	0.70 - 1.48 ng/dL	13.6422	9.01 -19.05 pmol/L	2019-12-01	Female	60-69
19	T4	12.5	4.87 - 11.72 μg/dL	162.125	62.68 - 150.84 nmol/L	2019-12-01	Female	60-69
20	TSH	0.56	0.35 - 4.94 mIU/mL	0.56	0.35 - 4.94 μIU/mL	2019-12-01	Female	60-69		Hyperthyroidism cases in December	= 18 / 1518
21	FT3	5.71	1.69 - 3.71 pg/mL	8.77056	2.60 - 5.70 pmol/L	2019-12-01	Female	19-39			0.0118577
22	FT4	1.98	0.70 - 1.48 ng/dL	25.4826	9.01 -19.05 pmol/L	2019-12-01	Female	19-39
23	TSH	<0.01	0.35 - 4.94 mIU/mL	<0.01	0.35 - 4.94 μIU/mL	2019-12-01	Female	19-39
24	FT4	1.57	0.70 - 1.48 ng/dL	20.2059	9.01 -19.05 pmol/L	2019-12-01	Female	40-49
25	FT4	1.54	0.70 - 1.48 ng/dL	19.8198	9.01 -19.05 pmol/L	2019-12-01	Female	50-59
26	FT3	3.92	1.69 - 3.71 pg/mL	6.02112	2.60 - 5.70 pmol/L	2019-12-01	Female	19-39
27	FT4	1.1	0.70 - 1.48 ng/dL	14.157	9.01 -19.05 pmol/L	2019-12-01	Female	19-39
28	TSH	4.33	0.35 - 4.94 mIU/mL	4.33	0.35 - 4.94 μIU/mL	2019-12-01	Female	19-39
29	FT4	1.62	0.70 - 1.48 ng/dL	20.8494	9.01 -19.05 pmol/L	2019-12-01	Female	19-39
30	TSH	0.01	0.35 - 4.94 mIU/mL	0.01	0.35 - 4.94 μIU/mL	2019-12-01	Female	19-39
31	FT4	1.78	0.70 - 1.48 ng/dL	22.9086	9.01 -19.05 pmol/L	2019-12-01	Female	19-39
32	T4	22.32	4.87 - 11.72 μg/dL	289.49	62.68 - 150.84 nmol/L	2019-12-01	Female	19-39
Clinical cases of Subclinical Hyperthyroidism
Sample	Assay	Conventional Unit Result	Conventional Unit Reference range	S.I. Unit Result	S.I.Unit Reference range	Collection	Sex	Age range
1	FT3	2.53	1.69 - 3.71 pg/mL	3.88608	2.60 - 5.70 pmol/L	2019-12-01	Female	60-69
2	FT4	1.05	0.70 - 1.48 ng/dL	13.5135	9.01 -19.05 pmol/L	2019-12-01	Female	60-69
3	TSH	0.26	0.35 - 4.94 mIU/mL	0.26	0.35 - 4.94 μIU/mL	2019-12-01	Female	60-69
4	FT3	2.51	1.69 - 3.71 pg/mL	3.85536	2.60 - 5.70 pmol/L	2019-12-01	Male	40-49
5	FT4	1.26	0.70 - 1.48 ng/dL	16.2162	9.01 -19.05 pmol/L	2019-12-01	Male	40-49
6	TSH	0.32	0.35 - 4.94 mIU/mL	0.32	0.35 - 4.94 μIU/mL	2019-12-01	Male	40-49
7	FT4	1.38	0.70 - 1.48 ng/dL	17.7606	9.01 -19.05 pmol/L	2019-12-01	Female	60-69
8	TSH	0.04	0.35 - 4.94 mIU/mL	0.04	0.35 - 4.94 μIU/mL	2019-12-01	Female	60-69
Clinical cases of Hypothyroidism
Sample	Assay	Conventional Unit Result	Conventional Unit Reference range	S.I. Unit Result	S.I.Unit Reference range	Collection time	Sex	Age range
1	FT4	0.94	0.70 - 1.48 ng/dL	12.0978	9.01 -19.05 pmol/L	2019-12-01	Female	>=70
2	TSH	9.9	0.35 - 4.94 mIU/mL	9.9	0.35 - 4.94 μIU/mL	2019-12-01	Female	>=70
3	FT3	2.18	1.69 - 3.71 pg/mL	3.34848	2.60 - 5.70 pmol/L	2019-12-01	Female	50-59
4	FT4	0.77	0.70 - 1.48 ng/dL	9.9099	9.01 -19.05 pmol/L	2019-12-01	Female	50-59
5	TSH	8.73	0.35 - 4.94 mIU/mL	8.73	0.35 - 4.94 μIU/mL	2019-12-01	Female	50-59
6	FT4	1	0.70 - 1.48 ng/dL	12.87	9.01 -19.05 pmol/L	2019-12-01	Male	19-39
7	TSH	6.05	0.35 - 4.94 mIU/mL	6.05	0.35 - 4.94 μIU/mL	2019-12-01	Male	19-39
8	FT3	2.79	1.69 - 3.71 pg/mL	4.28544	2.60 - 5.70 pmol/L	2019-12-01	Female	50-59
9	FT4	0.69	0.70 - 1.48 ng/dL	8.8803	9.01 -19.05 pmol/L	2019-12-01	Female	50-59
10	TSH	15.44	0.35 - 4.94 mIU/mL	15.44	0.35 - 4.94 μIU/mL	2019-12-01	Female	50-59
11	CK	83	29 - 168 U/L	83	29 - 168 U/L	2019-12-01	Female	50-59
12	FT4	0.79	0.70 - 1.48 ng/dL	10.1673	9.01 -19.05 pmol/L	2019-12-01	Female	40-49
13	TSH	10.05	0.35 - 4.94 mIU/mL	10.05	0.35 - 4.94 μIU/mL	2019-12-01	Female	40-49
14	FT4	1.01	0.70 - 1.48 ng/dL	12.9987	9.01 -19.05 pmol/L	2019-12-01	Female	50-59
15	TSH	6.15	0.35 - 4.94 mIU/mL	6.15	0.35 - 4.94 μIU/mL	2019-12-01	Female	50-59
16	FT4	1.16	0.70 - 1.48 ng/dL	14.9292	9.01 -19.05 pmol/L	2019-12-01	Female	50-59
17	TSH	5.27	0.35 - 4.94 mIU/mL	5.27	0.35 - 4.94 μIU/mL	2019-12-01	Female	50-59
18	FT3	<1.50	1.69 - 3.71 pg/mL	<2.30	2.60 - 5.70 pmol/L	2019-12-01	Female	19-39
19	FT4	0.59	0.70 - 1.48 ng/dL	7.5933	9.01 -19.05 pmol/L	2019-12-01	Female	19-39
20	FT4	0.92	0.70 - 1.48 ng/dL	11.8404	9.01 -19.05 pmol/L	2019-12-01	Female	40-49
21	TSH	6.18	0.35 - 4.94 mIU/mL	6.18	0.35 - 4.94 μIU/mL	2019-12-01	Female	40-49

### Sheet: Jan 2020
Total cases of January 2020 are 1460
Clinical cases of Hyperthyroidism
Sample	Assay	Conventional Unit Result	Conventional Unit Reference range	S.I. Unit Result	S.I.Unit Reference range	Collection	Sex	Age range		January	1460
1	FT3	8.3	1.69 - 3.71 pg/mL	12.7488	2.60 - 5.70 pmol/L	2020-01-01	Female	>=70
2	FT4	2.25	0.70 - 1.48 ng/dL	28.9575	9.01 -19.05 pmol/L	2020-01-01	Female	>=70		Hyperthyroidism	14	Hyperthyroidism
3	TSH	<0.01	0.35 - 4.94 mIU/mL	<0.01	0.35 - 4.94 μIU/mL	2020-01-01	Female	>=70		Hypothyroidism	5	14
4	FT3	7.08	1.69 - 3.71 pg/mL	10.8749	2.60 - 5.70 pmol/L	2020-01-01	Male	50-59		TOTAL	19
5	FT4	1.95	0.70 - 1.48 ng/dL	25.0965	9.01 -19.05 pmol/L	2020-01-01	Male	50-59
6	TSH	<0.01	0.35 - 4.94 mIU/mL	<0.01	0.35 - 4.94 μIU/mL	2020-01-01	Male	50-59
7	FT3	3.18	1.69 - 3.71 pg/mL	4.88448	2.60 - 5.70 pmol/L	2020-01-01	Female	0-9
8	FT4	1.64	0.70 - 1.48 ng/dL	21.1068	9.01 -19.05 pmol/L	2020-01-01	Female	0-9
9	TSH	6.25	0.35 - 4.94 mIU/mL	6.25	0.35 - 4.94 μIU/mL	2020-01-01	Female	0-9
10	T4	14.37	4.87 - 11.72	186.379	62.68 - 150.84 nmol/L	2020-01-01	Female	19-39
11	TSH	<0.01	0.35 - 4.94 mIU/mL	<0.01	0.35 - 4.94 μIU/mL	2020-01-01	Female	19-39
12	FT3	5.19	1.69 - 3.71 pg/mL	7.97184	2.60 - 5.70 pmol/L	2020-01-01	Female	19-39
13	FT4	1.91	0.70 - 1.48 ng/dL	24.5817	9.01 -19.05 pmol/L	2020-01-01	Female	19-39
14	FT3	7.15	1.69 - 3.71 pg/mL	10.9824	2.60 - 5.70 pmol/L	2020-01-01	Female	19-39
15	FT4	3.36	0.70 - 1.48 ng/dL	43.2432	9.01 -19.05 pmol/L	2020-01-01	Female	19-39
16	FT4	4.46	0.70 - 1.48 ng/dL	57.4002	9.01 -19.05 pmol/L	2020-01-01	Female	40-49
17	TSH	<0.01	0.35 - 4.94 mIU/mL	<0.01	0.35 - 4.94 μIU/mL	2020-01-01	Female	40-49
18	FT3	9.28	1.69 - 3.71 pg/mL	14.2541	2.60 - 5.70 pmol/L	2020-01-01	Female	>=70
19	FT4	2.54	0.70 - 1.48 ng/dL	32.6898	9.01 -19.05 pmol/L	2020-01-01	Female	>=70
20	FT3	12.25	1.69 - 3.71 pg/mL	18.816	2.60 - 5.70 pmol/L	2020-01-01	Female	50-59		Hyperthyroidism cases in December	= 14 / 1460
21	FT4	2.86	0.70 - 1.48 ng/dL	36.8082	9.01 -19.05 pmol/L	2020-01-01	Female	50-59			0.00958904
22	TSH	<0.01	0.35 - 4.94 mIU/mL	<0.01	0.35 - 4.94 μIU/mL	2020-01-01	Female	50-59
23	FT3	>20.00	1.69 - 3.71 pg/mL	>30.72	2.60 - 5.70 pmol/L	2020-01-01	Female	40-49
24	FT4	4.15	0.70 - 1.48 ng/dL	53.4105	9.01 -19.05 pmol/L	2020-01-01	Female	40-49
25	TSH	<0.01	0.35 - 4.94 mIU/mL	<0.01	0.35 - 4.94 μIU/mL	2020-01-01	Female	40-49
26	FT3	5.66	1.69 - 3.71 pg/mL	8.69376	2.60 - 5.70 pmol/L	2020-01-01	Male	50-59
27	FT4	1.75	0.70 - 1.48 ng/dL	22.5225	9.01 -19.05 pmol/L	2020-01-01	Male	50-59
28	TSH	<0.01	0.35 - 4.94 mIU/mL	<0.01	0.35 - 4.94 μIU/mL	2020-01-01	Male	50-59
29	FT4	2.11	0.70 - 1.48 ng/dL	27.1557	9.01 -19.05 pmol/L	2020-01-01	Female	19-39
30	FT4	1.79	0.70 - 1.48 ng/dL	23.0373	9.01 -19.05 pmol/L	2020-01-01	Male	50-59
31	FT3	10.45	1.69 - 3.71 pg/mL	16.0512	2.60 - 5.70 pmol/L	2020-01-01	Female	>=70
32	FT4	2.16	0.70 - 1.48 ng/dL	27.7992	9.01 -19.05 pmol/L	2020-01-01	Female	>=70
33	TSH	<0.01	0.35 - 4.94 mIU/mL	<0.01	0.35 - 4.94 μIU/mL	2020-01-01	Female	>=70
Clinical cases of Hypothyroidism
Sample	Assay	Conventional Unit Result	Conventional Unit Reference range	S.I. Unit Result	S.I.Unit Reference range	Collection	Sex	Age range
1	FT4	1.02	0.70 - 1.48 ng/dL	13.1274	9.01 -19.05 pmol/L	2020-01-01	Female	19-39
2	TSH	8.33	0.35 - 4.94 mIU/mL	8.33	0.35 - 4.94 μIU/mL	2020-01-01	Female	19-39
3	T4	10.37	4.87 - 11.72	134.499	62.68 - 150.84 nmol/L	2020-01-01	Female	50-59
4	FT4	1.09	0.70 - 1.48 ng/dL	14.0283	9.01 -19.05 pmol/L	2020-01-01	Female	50-59
5	TSH	5.68	0.35 - 4.94 mIU/mL	5.68	0.35 - 4.94 μIU/mL	2020-01-01	Female	50-59
6	FT4	<0.40	0.70 - 1.48 ng/dL	<5.15	9.01 -19.05 pmol/L	2020-01-01	Female	60-69
7	TSH	59	0.35 - 4.94 mIU/mL	59	0.35 - 4.94 μIU/mL	2020-01-01	Female	60-69
8	FT4	0.68	0.70 - 1.48 ng/dL	8.7516	9.01 -19.05 pmol/L	2020-01-01	Female	19-39
9	FT3	2.56	1.69 - 3.71 pg/mL	3.93216	2.60 - 5.70 pmol/L	2020-01-01	Female	>=70
10	FT4	0.71	0.70 - 1.48 ng/dL	9.1377	9.01 -19.05 pmol/L	2020-01-01	Female	>=70
11	TSH	27.54	0.35 - 4.94 mIU/mL	27.54	0.35 - 4.94 μIU/mL	2020-01-01	Female	>=70
